# Cytokines as Potential Novel Therapeutic Targets in Severe Inflammatory Cardiomyopathy

**DOI:** 10.1101/2023.07.27.23293253

**Authors:** Phillip Suwalski, Ainoosh Golpour, January Weiner, Nicolas Musigk, Felix Balzer, Niklas Giesa, Ali Amr, Johannes Trebing, Farbod Sedaghat-Hamedani, Benjamin Meder, Dieter Beule, Ulf Landmesser, Bettina Heidecker

**Author notes:** Corresponding author: Bettina Heidecker, MD, Charité Universitaetsmedizin Berlin, Campus Benjamin Franklin, Department of Cardiology. These authors contributed equally (Phillip Suwalski, Ainoosh Golpour).

## Abstract

**Background:** Despite currently available state-of-the art therapies, a substantial proportion of patients with inflammatory cardiomyopathy progresses to advanced heart failure. There is an urgent need for novel therapies to improve outcomes. We hypothesized that elevated cytokine levels in inflammatory cardiomyopathy may lead to cardiac injury and that specific cytokines are associated with severely decreased left ventricular function consequently, thereby suggesting their potential as therapeutic targets.

**Methods and Results:** Blood samples collected from 529 patients at 2 registries were investigated. First, in a derivation cohort of inflammatory cardiomyopathy from our medical center (n=63), we discovered cytokines that correlate inversely with severely decreased left ventricular ejection fraction (LVEF). We confirmed reproducibility of our results in an independent cohort from a national registry (n=425) and to some degree generalizability in a small cohort of idiopathic dilated cardiomyopathy (IDCM, n=41). In total, we identified 82 cytokines associated with severely decreased LVEF (FDR < 0.05); a small portion had been previously proposed as therapeutic targets, while others emerged as novel discoveries. Finally, real-world data from electronic medical records further indicated the potential of inhibitors targeting cytokines of interest to confer a cardioprotective effect.

**Conclusions:** We identified 82 cytokines associated with severe inflammatory cardiomyopathy. Our data were highly significant, reproducible, and generalizable to IDCM. The fact that some of the cytokines had been suggested as potential targets in prior literature supports validity and plausibility of our data. Given that inhibition of cytokines is technically feasible, the identified proteins are compelling potential novel therapeutic targets.

*Trial registration number: ClinicalTrials.gov Identifier: NCT04265040, NCT02187263*

**VISUAL ABSTRACT:** 
