## Supplementary material for "Cytokines as Potential Novel Therapeutic Targets in Severe Inflammatory Cardiomyopathy": Cytokine list OLINK 384

### Sheet: Assay list
Olink Explore 384 - Inflammation panel
Protein name	Gene name
Interleukin-2	IL2
Interleukin-10 receptor subunit alpha	IL10RA
Pappalysin-1	PAPPA
Interleukin-20 receptor subunit alpha	IL20RA
Eukaryotic translation initiation factor 5A-1	EIF5A
Transcription factor AP-1	JUN
Ras-related protein Rab-37	RAB37
Interleukin-4	IL4
Interleukin-1 beta	IL1B
Interleukin-33	IL33
Leukocyte immunoglobulin-like receptor subfamily B member 4	LILRB4
Interleukin-13	IL13
Interleukin-10	IL10
Aryl hydrocarbon receptor nuclear translocator	ARNT
Tumor necrosis factor alpha-induced protein 8	TNFAIP8
Protein LTO1 homolog	LTO1
Alpha-actinin-4	ACTN4
Cytosol aminopeptidase	LAP3
Ameloblastin	AMBN
Leucine-rich repeat neuronal protein 1	LRRN1
Prolactin regulatory element-binding protein	PREB
Interleukin-24	IL24
Centrosomal protein of 164 kDa	CEP164
Nibrin	NBN
Fc receptor-like protein 3	FCRL3
5'-AMP-activated protein kinase subunit beta-1	PRKAB1
Polyribonucleotide nucleotidyltransferase 1, mitochondrial	PNPT1
Artemin	ARTN
Rab GTPase-activating protein 1-like	RABGAP1L
Nicalin	NCLN
Interleukin-22 receptor subunit alpha-1	IL22RA1
Interleukin-2 receptor subunit beta	IL2RB
Unconventional myosin-IXb	MYO9B
Amiloride-sensitive amine oxidase [copper-containing]	AOC1
Interleukin-20	IL20
Regulator of G-protein signaling 8	RGS8
Interleukin-11	IL11
Interleukin-17F	IL17F
Secretagogin	SCGN
C-X-C motif chemokine 14	CXCL14
Mevalonate kinase	MVK
Protein Wnt-9a	WNT9A
Interleukin-3 receptor subunit alpha	IL3RA
Signaling threshold-regulating transmembrane adapter 1	SIT1
FXYD domain-containing ion transport regulator 5	FXYD5
Stromal cell-derived factor 1	CXCL12
Neurturin	NRTN
Diacylglycerol kinase zeta	DGKZ
Protein-arginine deiminase type-2	PADI2
Protein kinase C theta type	PRKCQ
Interleukin-17A	IL17A
Nuclear factor of activated T-cells, cytoplasmic 3	NFATC3
Polypeptide N-acetylgalactosaminyltransferase 3	GALNT3
Interleukin-5	IL5
Tumor necrosis factor	TNF
TRAF family member-associated NF-kappa-B activator	TANK
Protein sprouty homolog 2	SPRY2
Translationally-controlled tumor protein	TPT1
Interleukin-17C	IL17C
YTH domain-containing family protein 3	YTHDF3
Wiskott-Aldrich syndrome protein	WAS
Tumor necrosis factor receptor superfamily member 13C	TNFRSF13C
Interleukin-17D	IL17D
Allergin-1	MILR1
Thioredoxin-dependent peroxide reductase, mitochondrial	PRDX3
Islet cell autoantigen 1	ICA1
Interleukin-1 receptor-associated kinase 1	IRAK1
Interleukin-12 receptor subunit beta-1	IL12RB1
Interleukin-1 receptor-like 2	IL1RL2
Interleukin-1 alpha	IL1A
Guanylate-binding protein 2	GBP2
Fibroblast growth factor 5	FGF5
Granulocyte colony-stimulating factor	CSF3
Protein amnionless	AMN
Integrin beta-6	ITGB6
Immunoglobulin J chain	JCHAIN
Interferon gamma	IFNG
Signaling lymphocytic activation molecule	SLAMF1
Protein enabled homolog	ENAH
Interleukin-15 receptor subunit alpha	IL15RA
Poly [ADP-ribose] polymerase 1	PARP1
Fatty acid-binding protein 9	FABP9
SRSF protein kinase 2	SRPK2
Fibroblast growth factor 2	FGF2
Integral membrane protein 2A	ITM2A
Transcription regulator protein BACH1	BACH1
Interferon lambda receptor 1	IFNLR1
TNF receptor-associated factor 2	TRAF2
Bile salt sulfotransferase	SULT2A1
Serine protease inhibitor Kazal-type 4	SPINK4
NEDD8 ultimate buster 1	NUB1
Persephin	PSPN
Aldehyde dehydrogenase, dimeric NADP-preferring	ALDH3A1
Bcl-2-like protein 11, Isoform BimL	BCL2L11
SH2 domain-containing protein 1A	SH2D1A
Forkhead box protein O1	FOXO1
Tubulinyl-Tyr carboxypeptidase 1	VASH1
BH3-interacting domain death agonist	BID
Methionine aminopeptidase 1D, mitochondrial	METAP1D
HLA class II histocompatibility antigen, DR alpha chain	HLA-DRA
TBC1 domain family member 5	TBC1D5
Erythropoietin	EPO
C-C motif chemokine 7	CCL7
Dual adapter for phosphotyrosine and 3-phosphotyrosine and 3-phosphoinositide	DAPP1
Tumor necrosis factor receptor superfamily member EDAR	EDAR
Tripartite motif-containing protein 5	TRIM5
Inactive dipeptidyl peptidase 10	DPP10
Integrin alpha-6	ITGA6
Fc receptor-like protein 6	FCRL6
Lymphocyte-specific protein 1	LSP1
Syntaxin-8	STX8
HLA class I histocompatibility antigen, alpha chain E	HLA-E
E3 ubiquitin-protein ligase TRIM21	TRIM21
PC4 and SFRS1-interacting protein	PSIP1
Interleukin-7	IL7
Sterile alpha motif domain-containing protein 9-like	SAMD9L
Sialic acid-binding Ig-like lectin 10	SIGLEC10
Isthmin-1	ISM1
Zinc transporter ZIP5	SLC39A5
Butyrophilin subfamily 3 member A2	BTN3A2
Promotilin	MLN
Secernin-1	SCRN1
Prokineticin-1	PROK1
NF-kappa-B essential modulator	IKBKG
Nuclear factor of activated T-cells, cytoplasmic 1	NFATC1
C-C motif chemokine 26	CCL26
C-type lectin domain family 4 member C	CLEC4C
Carcinoembryonic antigen-related cell adhesion molecule 21	CEACAM21
Proteasome assembly chaperone 3	PSMG3
Collagen alpha-1(IX) chain	COL9A1
Golgi-associated PDZ and coiled-coil motif-containing protein	GOPC
Dual specificity mitogen-activated protein kinase kinase 6	MAP2K6
Cytosolic 5'-nucleotidase 3A	NT5C3A
Rho guanine nucleotide exchange factor 12	ARHGEF12
Caspase-2	CASP2
Contactin-associated protein-like 2	CNTNAP2
Mitogen-activated protein kinase 9	MAPK9
Breakpoint cluster region protein	BCR
CAP-Gly domain-containing linker protein 2	CLIP2
P-selectin glycoprotein ligand 1	SELPLG
Coxsackievirus and adenovirus receptor	CXADR
Interleukin-15	IL15
Interleukin-6	IL6
Immunoglobulin alpha Fc receptor	FCAR
CD83 antigen	CD83
Natural cytotoxicity triggering receptor 1	NCR1
Neutrophil cytosol factor 2	NCF2
C-type natriuretic peptide	NPPC
C-C motif chemokine 28	CCL28
Pentraxin-related protein PTX3	PTX3
Parathyroid hormone/parathyroid hormone-related peptide receptor	PTH1R
Egl nine homolog 1	EGLN1
C-type lectin domain family 4 member A	CLEC4A
Oncostatin-M	OSM
Corticosteroid 11-beta-dehydrogenase isozyme 1	HSD11B1
Interleukin-4 receptor subunit alpha	IL4R
Interleukin-1 receptor-associated kinase 4	IRAK4
Intercellular adhesion molecule 4	ICAM4
2,4-dienoyl-CoA reductase, mitochondrial	DECR1
Lymphocyte antigen 75	LY75
Integrin alpha-11	ITGA11
Axin-1	AXIN1
Annexin A11	ANXA11
T-cell surface glycoprotein CD4	CD4
Interleukin-17 receptor B	IL17RB
Lymphotoxin-alpha	LTA
Phosphoinositide 3-kinase adapter protein 1	PIK3AP1
Methylated-DNA--protein-cysteine methyltransferase	MGMT
Protein HEXIM1	HEXIM1
C-type lectin domain family 4 member G	CLEC4G
Neurotrophin-3	NTF3
Tumor necrosis factor ligand superfamily member 11	TNFSF11
MHC class I polypeptide-related sequence A_MHC class I polypeptide-related sequence B	MICB_MICA
B-cell scaffold protein with ankyrin repeats	BANK1
Cell surface glycoprotein CD200 receptor 1	CD200R1
Keratin, type I cytoskeletal 19	KRT19
Plexin-A4	PLXNA4
Receptor-type tyrosine-protein phosphatase mu	PTPRM
CD70 antigen	CD70
Protransforming growth factor alpha	TGFA
Interleukin-5 receptor subunit alpha	IL5RA
SLAM family member 7	SLAMF7
OX-2 membrane glycoprotein	CD200
Granzyme B	GZMB
Interleukin-32	IL32
Leukemia inhibitory factor receptor	LIFR
SLAM family member 5	CD84
Ras-related protein Rab-6A	RAB6A
C-type lectin domain family 4 member D	CLEC4D
C-C motif chemokine 3	CCL3
Tumor necrosis factor ligand superfamily member 10	TNFSF10
Toll-like receptor 3	TLR3
C-X-C motif chemokine 6	CXCL6
Protocadherin-1	PCDH1
Hippocalcin-like protein 1	HPCAL1
CD40 ligand	CD40LG
Cytoskeleton-associated protein 4	CKAP4
Peptidyl-prolyl cis-trans isomerase FKBP1B	FKBP1B
Iduronate 2-sulfatase	IDS
DNA fragmentation factor subunit alpha	DFFA
Transforming growth factor beta-1 proprotein	TGFB1
C-X-C motif chemokine 17	CXCL17
Nuclear migration protein nudC	NUDC
Tumor necrosis factor ligand superfamily member 12	TNFSF12
Eukaryotic translation initiation factor 4 gamma 1	EIF4G1
Basigin	BSG
DnaJ homolog subfamily A member 2	DNAJA2
Natural killer cell receptor 2B4	CD244
Killer cell lectin-like receptor subfamily B member 1	KLRB1
Serpin B8	SERPINB8
Interleukin-8	CXCL8
Natural killer cells antigen CD94	KLRD1
Pro-interleukin-16	IL16
Neurofascin	NFASC
B-cell antigen receptor complex-associated protein beta chain	CD79B
C-type lectin domain family 7 member A	CLEC7A
B-cell receptor CD22	CD22
Lysosome-associated membrane glycoprotein 3	LAMP3
Fc receptor-like protein 2	FCRL2
Linker for activation of T-cells family member 1	LAT
GMP reductase 1	GMPR
Tryptase alpha/beta-1	TPSAB1
Neurabin-2	PPP1R9B
Peroxiredoxin-5, mitochondrial	PRDX5
Adenosine deaminase	ADA
Tumor necrosis factor receptor superfamily member 11A	TNFRSF11A
CD160 antigen	CD160
Hematopoietic lineage cell-specific protein	HCLS1
T-cell differentiation antigen CD6	CD6
Vascular endothelial growth factor A	VEGFA
Disintegrin and metalloproteinase domain-containing protein 23	ADAM23
Interleukin-18 receptor 1	IL18R1
Tumor necrosis factor receptor superfamily member 4	TNFRSF4
Complement C1q subcomponent subunit A	C1QA
C-C motif chemokine 13	CCL13
Hepatocyte growth factor	HGF
Tyrosine-protein kinase Mer	MERTK
Agouti-related protein	AGRP
Cathepsin O	CTSO
Fms-related tyrosine kinase 3 ligand	FLT3LG
Vascular endothelial growth factor D	VEGFD
Granzyme A	GZMA
Calsyntenin-2	CLSTN2
Tumor necrosis factor ligand superfamily member 6	FASLG
Interleukin-12 subunit beta	IL12B
Corneodesmosin	CDSN
Eotaxin	CCL11
Kynureninase	KYNU
T-lymphocyte surface antigen Ly-9	LY9
C-C motif chemokine 20	CCL20
Interstitial collagenase	MMP1
Placenta growth factor	PGF
C-C motif chemokine 25	CCL25
C-X-C motif chemokine 9	CXCL9
Acid sphingomyelinase-like phosphodiesterase 3a	SMPDL3A
Ephrin type-A receptor 1	EPHA1
Interferon gamma receptor 1	IFNGR1
Dipeptidyl peptidase 1	CTSC
CD276 antigen	CD276
Drebrin-like protein	DBNL
Pyruvate kinase PKLR	PKLR
Cytoplasmic protein NCK2	NCK2
Metalloproteinase inhibitor 3	TIMP3
Cytosolic phospholipase A2	PLA2G4A
C-C motif chemokine 21	CCL21
Stromelysin-2	MMP10
Uteroglobin	SCGB1A1
Ectonucleotide pyrophosphatase/phosphodiesterase family member 7	ENPP7
Sialoadhesin	SIGLEC1
Proteinase-activated receptor 1	F2R
CD48 antigen	CD48
C-C motif chemokine 23	CCL23
Interleukin-18	IL18
C-C motif chemokine 4	CCL4
Interleukin-10 receptor subunit beta	IL10RB
C-X-C motif chemokine 10	CXCL10
Pro-epidermal growth factor	EGF
Cytokine receptor-like factor 1	CRLF1
Interleukin-1 receptor antagonist protein	IL1RN
Cysteine-rich motor neuron 1 protein	CRIM1
Tumor necrosis factor receptor superfamily member 13B	TNFRSF13B
Angiopoietin-related protein 4	ANGPTL4
Cystatin-F	CST7
Receptor tyrosine-protein kinase erbB-3	ERBB3
Protein kinase C-binding protein NELL2	NELL2
Mesencephalic astrocyte-derived neurotrophic factor	MANF
Lymphocyte antigen 6D	LY6D
CCN family member 2	CCN2
Glyoxalase domain-containing protein 4	GLOD4
Monoglyceride lipase	MGLL
Delta and Notch-like epidermal growth factor-related receptor	DNER
Butyrophilin subfamily 2 member A1	BTN2A1
Serine hydroxymethyltransferase, cytosolic	SHMT1
Fibroblast growth factor 19	FGF19
Lymphocyte function-associated antigen 3	CD58
Tyrosine-protein phosphatase non-receptor type 6	PTPN6
Heat shock 70 kDa protein 1A	HSPA1A
Macrophage colony-stimulating factor 1	CSF1
Kunitz-type protease inhibitor 2	SPINT2
Creatine kinase U-type, mitochondrial	CKMT1A_CKMT1B
Mitochondrial fission 1 protein	FIS1
Secretoglobin family 3A member 2	SCGB3A2
Tumor necrosis factor receptor superfamily member 5	CD40
Osteomodulin	OMD
Angiopoietin-related protein 2	ANGPTL2
Galanin peptides	GAL
Secretogranin-3	SCG3
PDZ and LIM domain protein 7	PDLIM7
SPARC-related modular calcium-binding protein 2	SMOC2
Triggering receptor expressed on myeloid cells 2	TREM2
Marginal zone B- and B1-cell-specific protein	MZB1
Tumor necrosis factor ligand superfamily member 13	TNFSF13
Roundabout homolog 1	ROBO1
Tumor necrosis factor receptor superfamily member 11B	TNFRSF11B
Ectonucleotide pyrophosphatase/phosphodiesterase family member 5	ENPP5
Leukocyte-associated immunoglobulin-like receptor 1	LAIR1
Collectin-12	COLEC12
Signal-regulatory protein beta-1	SIRPB1
Angiopoietin-1	ANGPT1
Platelet-derived growth factor subunit B	PDGFB
Crk-like protein	CRKL
Epithelial cell adhesion molecule	EPCAM
2'-deoxynucleoside 5'-phosphate N-hydrolase 1	DNPH1
C-C motif chemokine 17	CCL17
Multiple epidermal growth factor-like domains protein 10	MEGF10
Corticotropin-releasing factor-binding protein	CRHBP
Galectin-4	LGALS4
Phospholysine phosphohistidine inorganic pyrophosphate phosphatase	LHPP
Tripeptidyl-peptidase 1	TPP1
Protein disulfide isomerase CRELD2	CRELD2
Chymotrypsin-C	CTRC
Matrix extracellular phosphoglycoprotein	MEPE
Cell adhesion molecule-related/down-regulated by oncogenes	CDON
Adhesion G protein-coupled receptor E2	ADGRE2
Advanced glycosylation end product-specific receptor	AGER
Interleukin-1 receptor type 2	IL1R2
Endothelial cell-specific molecule 1	ESM1
Spondin-1	SPON1
ATPase inhibitor, mitochondrial	ATP5IF1
Src kinase-associated phosphoprotein 2	SKAP2
Growth-regulated alpha protein	CXCL1
Prostasin	PRSS8
Urokinase plasminogen activator surface receptor	PLAUR
C-C motif chemokine 22	CCL22
Prolargin	PRELP
Matrilin-2	MATN2
Tumor necrosis factor receptor superfamily member 3	LTBR
Laminin subunit alpha-4	LAMA4
Follistatin	FST
Chordin-like protein 1	CHRDL1
C-C motif chemokine 24	CCL24
Legumain	LGMN
Dystroglycan	DAG1
Pancreatic lipase-related protein 2	PNLIPRP2
Osteoclast-associated immunoglobulin-like receptor	OSCAR
Serum paraoxonase/lactonase 3	PON3
Fatty acid-binding protein, liver	FABP1
Megakaryocyte and platelet inhibitory receptor G6b	MPIG6B
Beta-1,4-galactosyltransferase 1	B4GALT1
Galectin-9	LGALS9
Follistatin-related protein 3	FSTL3
Tumor necrosis factor receptor superfamily member 14	TNFRSF14
Regenerating islet-derived protein 4	REG4
WAP, Kazal, immunoglobulin, Kunitz and NTR domain-containing protein 2	WFIKKN2
Agrin	AGRN
Trefoil factor 2	TFF2
C-X-C motif chemokine 3	CXCL3
Nucleoside diphosphate kinase 3	NME3
